# Clinical activity of Mitogen-Activated Protein Kinase (MAPK) inhibitors in patients with MAP2K1 (MEK1)-mutated metastatic cancers

**DOI:** 10.1101/2024.03.23.24304779

**Authors:** Matthew Dankner, Emmanuelle Rousselle, Sarah Petrecca, François Fabi, Alexander Nowakowski, Anna-Maria Lazaratos, Charles Vincent Rajadurai, Andrew J. B. Stein, David Bian, Peter Tai, Alicia Belaiche, Meredith Li, Andrea Quaiattini, Nicola Normanno, Maria Arcila, Arielle Elkrief, Douglas B. Johnson, Marc Ladanyi, April A. N. Rose

## Abstract

**PURPOSE:** MAP2K1/MEK1 mutations are potentially actionable drivers in cancer. MAP2K1 mutations have been functionally classified into three groups according to their dependency on upstream RAS/RAF signaling. However, the clinical efficacy of MAPK pathway inhibitors (MAPKi) for MAP2K1 mutant tumors is not well defined. We sought to characterize the genomic and clinical landscape of MAP2K1 mutant tumors to evaluate the relationship between MAP2K1 mutation Class and clinical activity of MAPKi.

**METHODS:** We interrogated AACR GENIE (v13) to analyze solid tumors with MAP2K1 mutations. We performed a systematic review and meta-analysis of published reports of patients with MAP2K1 mutant cancers treated with MAPKi according to PRISMA guidelines. The primary endpoint was progression-free survival (PFS), and secondary endpoints were overall response rate (ORR), duration of response (DOR), and overall survival (OS).

**RESULTS:** In the AACR GENIE dataset, Class 2 MAP2K1 mutations (63%) were more prevalent than Class 1 (24%) and Class 3 (13%) mutations (P<0.0001). Co-occurring MAPK pathway activating mutations were more likely to occur in Class 1 versus Class 2 or 3 MAP2K1 mutant tumors (P<0.0001). Our systematic meta-analysis of the literature identified 46 patients with MAP2K1 mutant tumors who received MAPKi. In these patients, ORR was 28% and median PFS was 3.9 months. ORR did not differ according to MAP2K1 mutation class or cancer type. However, patients with Class 2 mutations experienced longer PFS (5.0 months) and DOR (23.8 months) compared to patients with Class 1, 3 or unclassified MAP2K1 mutations (PFS 3.5 months, P=0.04; DOR 4.2 months, P=0.02).

**CONCLUSION:** Patients with Class 2 MAP2K1 mutations represent a novel subgroup that may derive benefit from MAPKi. Prospective clinical studies with novel MAPKi regimens are warranted in these patients.

**Highlights:**

- A meta-analysis describing clinical outcomes with MAPK targeted therapy in MAP2K1 mutant tumors.
- Clinical validation of MAP2K1 mutation Class as a predictive biomarker.
- Class 2 MAP2K1 mutations are sensitive to MEK-inhibitor containing regimens.

**Graphical Abstract:** 
