## Appendix 2 for "Clinical activity of Mitogen-Activated Protein Kinase (MAPK) inhibitors in patients with MAP2K1 (MEK1)-mutated metastatic cancers"

### Sheet: Sheet1
Title	First Author Last Name
MAP2K1 (MEK1) Mutations Define a Distinct Subset of Lung Adenocarcinoma Associated with Smoking	Arcila
Phase II trial of MEK inhibitor selumetinib (AZD6244, ARRY-142886) in patients with BRAFV600E/K-mutated melanoma	Catalanotti
Investigating the Retained Inhibitory Effect of Cobimetinib against p.P124L Mutated MEK1: A Combined Liquid Biopsy and in Silico Approach	Catoni
MAP2K1 Mutations in Advanced Colorectal Cancer Predict Poor Response to Anti-EGFR Therapy and to Vertical Targeting of MAPK Pathway	Chuang
A phase I study of binimetinib (MEK 162), a MEK inhibitor, plus carboplatin and pemetrexed chemotherapy in non-squamous non-small cell lung cancer	Fung
Extreme Outlier Analysis Identifies Occult Mitogen-Activated Protein Kinase Pathway Mutations in Patients With Low-Grade Serous Ovarian Cancer	Grisham
Identification of Targetable Kinase Alterations in Patients with Colorectal Carcinoma That are Preferentially Associated with Wild-Type RAS/RAF	Hechtman
Targeting MAP2K1 mutation with trametinib in a triple wild-type melanoma patient	Homincsko
Increased MAPK reactivation in early resistance to dabrafenib/trametinib combination therapy of BRAF-mutant metastatic melanoma	Long
Co-occurrence of targetable mutations in Non-small cell lung cancer (NSCLC) patients harboring MAP2K1 mutations	Scheffler
Genomic Profiling of KRAS/NRAS/BRAF/PIK3CA Wild-Type Metastatic Colorectal Cancer Patients Reveals Novel Mutations in Genes Potentially Associated with Resistance to Anti-EGFR Agents	Rachiglio
Lasting Complete Clinical Response of a Recurring Cutaneous Squamous Cell Carcinoma With MEK Mutation and PIK3CA Amplification Achieved by Dual Trametinib and Metformin Therapy	Remenar
Tumor Heterogeneity and Lesion-Specific Response to Targeted Therapy in Colorectal Cancer	Russo
Preexisting MEK1 Exon 3 Mutations in V600E/KBRAF Melanomas Do Not Confer Resistance to BRAF Inhibitors	Shi
Therapeutic Implications of Detecting MAP Kinase Activating Alterations in Cutaneous and Unknown Primary Melanomas	Shoushtari
Pharmacodynamic effects and mechanisms of resistance to vemurafenib in patients with metastatic melanoma	Trunzer
Genomic and Transcriptomic Determinants of Therapy Resistance and Immune Landscape Evolution during Anti-EGFR Treatment in Colorectal Cancer	Woolston
Molecular mechanisms underlying the resistance of BRAF V600E-mutant metastatic colorectal cancer to EGFR/BRAF inhibitors	Xu
Next-generation sequencing-guided molecular-targeted therapy and immunotherapy for biliary tract cancers	Zhang
Trametinib Activity in Patients with Solid Tumors and Lymphomas Harboring BRAF Non-V600 Mutations or Fusions: Results from NCI-MATCH (EAY131)	Johnson
